# Using clustering of genetic variants in Mendelian randomization to interrogate the causal pathways underlying multimorbidity

**DOI:** 10.1101/2023.03.18.23287164

**Authors:** Xiaoran Liang, Ninon Mounier, Nicolas Apfel, Sara Khalid, Timothy M Frayling, Jack Bowden, GEMINI Consortium

## Abstract

Mendelian randomization (MR) is an epidemiological approach that utilizes genetic variants as instrumental variables to estimate the causal effect of a modifiable but likely confounded exposure on a health outcome. This paper investigates an MR scenario in which different subsets of genetic variants identify different causal effects. These variants may aggregate into clusters, and such variant clusters are likely to emerge if they affect the exposure and outcome via distinct biological pathways. In the framework of multi-outcome MR, where a common risk factor causally impacts several disease outcomes simultaneously, these variant clusters can reflect the heterogeneous effects this shared risk factor concurrently exerts on all the diseases under examination. This, in turn, can provide insights into the disease-causing mechanisms underpinning the co-occurrence of multiple long-term conditions, a phenomenon known as multimorbidity. To identify such variant clusters, we adapt the general method of Agglomerative Hierarchical Clustering (AHC) to the summary data MR setting, enabling cluster detection based on the variant-specific causal estimates, using only genome-wide summary statistics. In particular, we tailor the method for multi-outcome MR to aid the elucidation of the potentially multifaceted causal pathways underlying multimorbidity stemming from a shared risk factor. We show in various Monte Carlo simulations that our ‘MR-AHC’ method detects variant clusters with high accuracy, outperforming the existing multi-dimensional clustering methods. In an application example, we use the method to analyze the causal effects of high body fat percentage on a pair of well-known multimorbid conditions, type 2 diabetes (T2D) and osteoarthritis (OA), discovering distinct variant clusters reflecting heterogeneous causal effects. Pathway analyses of these variant clusters indicate interconnected cellular processes underlying the co-occurrence of T2D and OA; while the protective effect of higher adiposity on T2D could possibly be linked to the enhanced activity of ion channels related to insulin secretion.
