## Supplemental Table for "Using clustering of genetic variants in Mendelian randomization to interrogate the causal pathways underlying multimorbidity"

### Sheet: Pathways
Gene set analysis: KEGG + Reacome + Wikipathways + GO_bp + GO_cc + GO_mf
Cluster 1 pathways	adjusted P	Related categories	Cluster 2 pathways	adjusted P	Cluster 3 pathways	adjusted P	Cluster 4 pathways	adjusted P
GOMF_RNA_POLYMERASE_II_TRANSCRIPTION_REGULATORY_REGION_SEQUENCE_SPECIFIC_DNA_BINDING	3.03e-08	Gene expression transcription	REACTOME_KERATINIZATION	0.000115	WP_15Q133_COPY_NUMBER_VARIATION_SYNDROME	0.0043	GOBP_ANTERIOR_POSTERIOR_PATTERN_SPECIFICATION	0.0154
REACTOME_DNA_METHYLATION	0.000852	Gene expression transcription	WP_16P112_PROXIMAL_DELETION_SYNDROME	0.000233			GOBP_ANTIBACTERIAL_HUMORAL_RESPONSE	0.0455
REACTOME_RNA_POLYMERASE_II_TRANSCRIPTION	0.000852	Gene expression transcription	WP_16P112_DISTAL_DELETION_SYNDROME	0.0333			GOBP_RESPONSE_TO_FLUID_SHEAR_STRESS	0.0455
REACTOME_ERCC6_CSB_AND_EHMT2_G9A_POSITIVELY_REGULATE_RRNA_EXPRESSION	0.000852	Gene expression transcription	GOBP_INTERMEDIATE_FILAMENT_ORGANIZATION	0.00342			GOMF_MONOATOMIC_CATION_CHANNEL_ACTIVITY	0.00157
REACTOME_RNA_POLYMERASE_I_PROMOTER_ESCAPE	0.000994	Gene expression transcription	GOBP_INTERMEDIATE_FILAMENT_BASED_PROCESS	0.0323			GOMF_VOLTAGE_GATED_SODIUM_CHANNEL_ACTIVITY	0.00157
REACTOME_SIRT1_NEGATIVELY_REGULATES_RRNA_EXPRESSION	0.00103	Gene expression transcription	GOCC_INTERMEDIATE_FILAMENT_CYTOSKELETON	6.08e-08			GOMF_VOLTAGE_GATED_CHANNEL_ACTIVITY	0.00157
REACTOME_RNA_POLYMERASE_I_TRANSCRIPTION	0.00103	Gene expression transcription	GOCC_INTERMEDIATE_FILAMENT	6.08e-08			GOMF_GATED_CHANNEL_ACTIVITY	0.00157
REACTOME_PRC2_METHYLATES_HISTONES_AND_DNA	0.00111	Gene expression transcription	GOCC_KERATIN_FILAMENT	3.02e-06			GOMF_SODIUM_CHANNEL_ACTIVITY	0.00157
REACTOME_NEGATIVE_EPIGENETIC_REGULATION_OF_RRNA_EXPRESSION	0.00209	Gene expression transcription	GOCC_POLYMERIC_CYTOSKELETAL_FIBER	0.000432			GOMF_VOLTAGE_GATED_MONOATOMIC_CATION_CHANNEL_ACTIVITY	0.00367
GOMF_DNA_BINDING_TRANSCRIPTION_FACTOR_ACTIVITY	0.00257	Gene expression transcription	GOCC_SUPRAMOLECULAR_POLYMER	0.0421			GOMF_VOLTAGE_GATED_CALCIUM_CHANNEL_ACTIVITY	0.00367
REACTOME_B_WICH_COMPLEX_POSITIVELY_REGULATES_RRNA_EXPRESSION	0.0032	Gene expression transcription					GOMF_CALCIUM_ION_TRANSMEMBRANE_TRANSPORTER_ACTIVITY	0.0185
REACTOME_POSITIVE_EPIGENETIC_REGULATION_OF_RRNA_EXPRESSION	0.00405	Gene expression transcription					GOMF_HIGH_VOLTAGE_GATED_CALCIUM_CHANNEL_ACTIVITY	0.0185
REACTOME_HDACS_DEACETYLATE_HISTONES	0.00405	Gene expression transcription					GOMF_PASSIVE_TRANSMEMBRANE_TRANSPORTER_ACTIVITY	0.0211
GOMF_TRANSCRIPTION_REGULATOR_ACTIVITY	0.0247	Gene expression transcription					GOMF_LIGAND_GATED_MONOATOMIC_CATION_CHANNEL_ACTIVITY	0.0211
REACTOME_RUNX1_REGULATES_GENES_INVOLVED_IN_MEGAKARYOCYTE_DIFFERENTIATION_AND_PLATELET_FUNCTION	0.0296	Gene expression transcription					GOMF_METAL_ION_TRANSMEMBRANE_TRANSPORTER_ACTIVITY	0.0251
REACTOME_EPIGENETIC_REGULATION_OF_GENE_EXPRESSION	0.0389	Gene expression transcription					GOMF_MONOATOMIC_CATION_TRANSMEMBRANE_TRANSPORTER_ACTIVITY	0.0478
REACTOME_ACTIVATED_PKN1_STIMULATES_TRANSCRIPTION_OF_AR_ANDROGEN_RECEPTOR_REGULATED_GENES_KLK2_AND_KLK3	0.00103	Cellular responses to stimuli
REACTOME_OXIDATIVE_STRESS_INDUCED_SENESCENCE	0.00405	Cellular responses to stimuli
REACTOME_SENESCENCE_ASSOCIATED_SECRETORY_PHENOTYPE_SASP	0.00405	Cellular responses to stimuli
REACTOME_FORMATION_OF_THE_BETA_CATENIN_TCF_TRANSACTIVATING_COMPLEX	0.00447	Cellular responses to stimuli
REACTOME_DNA_DAMAGE_TELOMERE_STRESS_INDUCED_SENESCENCE	0.015	Cellular responses to stimuli
REACTOME_CELLULAR_SENESCENCE	0.0166	Cellular responses to stimuli
GOMF_NEUROTRANSMITTER_RECEPTOR_REGULATOR_ACTIVITY	0.0185	Cellular responses to stimuli
REACTOME_PRE_NOTCH_EXPRESSION_AND_PROCESSING	0.0389	Cellular responses to stimuli
REACTOME_RHO_GTPASES_ACTIVATE_PKNS	0.04	Cellular responses to stimuli
GOMF_SEQUENCE_SPECIFIC_DNA_BINDING	1.04e-07
GOMF_STRUCTURAL_CONSTITUENT_OF_CHROMATIN	0.00104
REACTOME_CONDENSATION_OF_PROPHASE_CHROMOSOMES	0.00111	Cell cycle
REACTOME_INHIBITION_OF_DNA_RECOMBINATION_AT_TELOMERE	0.00405	Cell cycle
REACTOME_MEIOTIC_RECOMBINATION	0.00447	Cell cycle
REACTOME_DEPOSITION_OF_NEW_CENPA_CONTAINING_NUCLEOSOMES_AT_THE_CENTROMERE	0.0323	Cell cycle
REACTOME_MEIOTIC_SYNAPSIS	0.0344	Cell cycle
REACTOME_ASSEMBLY_OF_THE_ORC_COMPLEX_AT_THE_ORIGIN_OF_REPLICATION	0.000489	DNA replication
REACTOME_RECOGNITION_AND_ASSOCIATION_OF_DNA_GLYCOSYLASE_WITH_SITE_CONTAINING_AN_AFFECTED_PURINE	0.000852	DNA repair
REACTOME_BASE_EXCISION_REPAIR_AP_SITE_FORMATION	0.00131	DNA repair
REACTOME_NONHOMOLOGOUS_END_JOINING_NHEJ	0.0389	DNA repair
REACTOME_PROTEIN_UBIQUITINATION	0.0389	Metabolism of proteins
REACTOME_E3_UBIQUITIN_LIGASES_UBIQUITINATE_TARGET_PROTEINS	0.039	Metabolism of proteins
REACTOME_CS_DS_DEGRADATION	0.039	Metabolism
REACTOME_DISEASES_OF_PROGRAMMED_CELL_DEATH	0.000852	Disease
REACTOME_EARLY_PHASE_OF_HIV_LIFE_CYCLE	0.0308	Disease
REACTOME_TRANSLATION_OF_REPLICASE_AND_ASSEMBLY_OF_THE_REPLICATION_TRANSCRIPTION_COMPLEX	0.0308	Disease
REACTOME_ACTIVATION_OF_ANTERIOR_HOX_GENES_IN_HINDBRAIN_DEVELOPMENT_DURING_EARLY_EMBRYOGENESIS	0.00131	Developmental Biology
REACTOME_TRANSCRIPTIONAL_REGULATION_OF_GRANULOPOIESIS	0.00842	Developmental Biology
Pathway categorization information is obtained from the Reactome database (https://reactome.org/) and Gene Ontology database (https://www.ebi.ac.uk/QuickGO/)

### Sheet: PheWAS
Gene set analysis: phenotypes reported from GWAS catalog
Cluster 1			Cluster 2			Cluster 3			Cluster 4
Traits	adjusted P		Traits	adjusted P		Traits	adjusted P		Traits	adjusted P
Asthma and major depressive disorder	6.07e-21		Body mass index	4.35e-26		Waist-to-hip ratio adjusted for BMI	6.29e-24		Waist-to-hip ratio adjusted for BMI (age <50)	3.22e-27
Bipolar disorder	1.6e-13		Adult body size	1.11e-23		Waist-to-hip ratio adjusted for BMI (age >50)	1.72e-19		Waist-to-hip ratio adjusted for BMI x sex x age interaction (4df test)	3.02e-24
Bipolar II disorder	3.94e-09		Brain morphology (MOSTest)	1.13e-16		Hip circumference adjusted for BMI	8.39e-15		Waist-to-hip ratio adjusted for BMI (age >50)	4.1e-19
Insomnia symptoms (never/rarely vs. sometimes/usually)	4.87e-08		Body fat distribution (arm fat ratio)	1.58e-14		A body shape index	2e-14		Waist-to-hip ratio adjusted for BMI	4.88e-19
Insomnia symptoms (never/rarely vs. usually)	1.21e-07		Alzheimer's disease or fasting glucose levels (pleiotropy)	5.06e-12		Waist-hip index	9.75e-14		Hip index	2.14e-12
Autism spectrum disorder or schizophrenia	5.14e-07		Refractive error	9.72e-12		Body fat distribution (leg fat ratio)	7.84e-13		Waist-hip index	3.56e-10
Depressive symptoms (binary sum-score)	2.08e-06		Morning person	1.1e-09		Waist-to-hip ratio adjusted for BMI x sex x age interaction (4df test)	1.2e-12		Waist-to-hip ratio adjusted for BMI in non-smokers	6.73e-09
Schizophrenia	2.6e-05		Gastroesophageal reflux disease	3.31e-08		Body fat distribution (trunk fat ratio)	3.61e-12		Waist-to-hip ratio adjusted for BMI (joint analysis main effects and smoking interaction)	6.73e-09
Depressive symptom (appetite changes) (binary trait)	3.16e-05		Body fat distribution (trunk fat ratio)	3.83e-07		Waist circumference adjusted for body mass index	5.15e-08		A body shape index	3.5e-07
Bipolar I disorder	0.000106		Body mass index (joint analysis main effects and physical activity interaction)	2.56e-06		Hip index	0.00318		Waist-to-hip ratio adjusted for BMI (adjusted for smoking behaviour)	9.76e-06
Depressive symptoms (sum-score)	0.000243		Hip circumference adjusted for BMI	8.96e-06		Waist-to-hip ratio adjusted for body mass index	0.0402		Waist-to-hip ratio adjusted for body mass index	0.000314
Subcortical volume (MOSTest)	6.35e-29		Height	8.96e-06		Waist-to-hip ratio adjusted for BMI in active individuals	0.0402		Waist circumference adjusted for body mass index	0.00114
Sleep duration (short sleep)	1.53e-21		Smoking status (ever vs never smokers)	8.96e-06		Hip circumference	0.041		Waist circumference adjusted for BMI in active individuals	0.0039
Brain morphology (MOSTest)	1.11e-18		Body fat distribution (leg fat ratio)	8.96e-06		Brain morphology (MOSTest)	3.35e-13		Waist circumference adjusted for BMI (joint analysis main effects and physical activity interaction)	0.00475
Subcortical volume (min-P)	1.87e-18		Body size at age 10	1.98e-05		Cortical thickness (min-P)	1.03e-09		Waist-to-hip ratio adjusted for BMI in active individuals	0.0131
Brain morphology (min-P)	1.87e-18		Body mass index in physically active individuals	1.98e-05		Cortical surface area (min-P)	1.02e-06		Waist-to-hip ratio adjusted for BMI (joint analysis for main effect and physical activity interaction)	0.0219
Fish- and plant-related diet	4.76e-17		Rhegmatogenous retinal detachment	2.54e-05		Cortical thickness (MOSTest)	6.23e-06		Hip circumference	0.0324
Acne (severe)	1.09e-16		Mood instability	0.000147		Helicobacter pylori serologic status	3.93e-05		HDL cholesterol levels	0.00616
Cortical surface area (MOSTest)	1.66e-14		Loneliness (MTAG)	0.00015		Fish- and plant-related diet	5.27e-05		HDL cholesterol levels in current drinkers	0.00908
Body mass index	7.64e-12		Heel bone mineral density	0.000195		Serum cancer antigen 15.3 levels	7.5e-05		HDL cholesterol levels x alcohol consumption (regular vs non-regular drinkers) interaction (2df)	0.0172
Extremely high intelligence	2.79e-09		Hand grip strength	0.000195		Limited cutaneous systemic scleroderma	0.000532		HDL cholesterol levels x alcohol consumption (drinkers vs non-drinkers) interaction (2df)	0.0218
Regular attendance at a gym or sports club	2.11e-08		Ticagrelor levels in individuals with acute coronary syndromes treated with ticagrelor	0.000213		Laterality in neovascular age-related macular degeneration	0.000964		HDL cholesterol	0.0317
Adult body size	7.57e-08		Anorexia nervosa	0.000246		Brain morphology (min-P)	0.00119		Circulating chemerin levels	5.51e-06
Sarcoidosis (Lofgren's syndrome vs non-Lofgren's syndrome)	1.06e-07		Chronotype	0.000256		Subcortical volume (min-P)	0.00207		Eyebrow thickness	0.00153
General cognitive ability	1.39e-05		Coronary artery disease	0.000332		Cortical surface area (MOSTest)	0.00392		Fasting insulin	0.00153
Regular attendance at a religious group	1.5e-05		Fruit consumption	0.000372		Sex hormone-binding globulin levels	0.00419		Serum metabolite concentrations in chronic kidney disease	0.00288
Body size at age 10	0.000193		Lamb consumption	0.000372		Tourette syndrome	0.00666		Body mass index (age>50)	0.00475
Intelligence (MTAG)	0.000213		Serum metabolite levels	0.000372		Appendicular lean mass	0.0101		Male-pattern baldness	0.00569
Generalized epilepsy	0.000243		Crohn's disease	0.000492		Estimated glomerular filtration rate	0.0102		Body fat percentage and type 2 diabetes (pairwise)	0.00775
Refractive error	0.00116		Age at first sexual intercourse	0.000492		Diabetes in response to antihypertensive drug treatment (treatment strategy interaction)	0.0177		Intracranial volume	0.00775
Age at first birth	0.0014		Systolic blood pressure	0.000524		Gastric adenocarcinoma (histologically verified)	0.0177		Food addiction	0.0109
Body fat distribution (leg fat ratio)	0.00205		Total cholesterol levels	0.000541		Prothrombin time	0.0177		Bone mineral density (paediatric	0.0109
Diastolic blood pressure x alcohol consumption interaction (2df test)	0.00206		Risk-taking tendency (4-domain principal component model)	0.000765		Sleep duration	0.0255		Congenital heart disease	0.0172
Lung cancer in ever smokers	0.00289		Cannabis use	0.000957		Walking pace	0.0275		Type 2 diabetes	0.0269
Epilepsy	0.0037		Tacrolimus trough concentration in kidney transplant patients	0.000957		Resting heart rate	0.0349		Body mass index x sex x age interaction (4df test)	0.0282
Hand grip strength	0.0037		Axial length	0.000958		Alanine aminotransferase levels	0.0357		Fasting blood insulin	0.0308
Walking pace	0.00434		Brown vs. black hair color	0.000973		Inflammatory bowel disease	0.0384		Sexual dimorphism in anthropometric traits	0.0308
Morning person	0.00434		Autism spectrum disorder or schizophrenia	0.000978		Chronotype	0.0384		Focal epilepsy	0.0383
Mood instability	0.00434		Metabolite levels	0.00102		Diastolic blood pressure x smoking status (ever vs never) interaction (2df test)	0.0402		Pulse pressure	0.0383
Squamous cell lung carcinoma	0.0047		Smoking initiation	0.00102		Estimated glomerular filtration rate in non-diabetics	0.0402		Subcortical brain region volumes	0.0428
Adventurousness	0.00656		Alcohol consumption (drinks per week)	0.00102		Systolic blood pressure x smoking status (current vs non-current) interaction (2df test)	0.0402		Bone mineral density (paediatric	0.0428
Hypertension	0.00656		Alcohol consumption	0.00121		QRS complex (Cornell)	0.041		Medication use (drugs used in diabetes)	0.0474
Body fat distribution (trunk fat ratio)	0.00656		Systemic juvenile idiopathic arthritis	0.0014		Mosquito bite size	0.045
Severe aortic features in Marfan syndrome	0.00663		Serum metabolite levels (CMS)	0.00147		Subcortical volume (MOSTest)	0.045
Response to fenofibrate (LDL cholesterol levels)	0.00663		Appendicular lean mass	0.00167		Systolic blood pressure x smoking status (ever vs never) interaction (2df test)	0.0478
Liver iron content	0.00915		Loneliness	0.0017		Parkinson's disease	0.0482
Iron status biomarkers (transferrin saturation)	0.00915		Schizophrenia	0.00174		Parkinson's disease (familial)	0.0482
Asthma	0.00915		Adventurousness	0.00174		Clubfoot	0.0482
Self-reported risk-taking behaviour	0.0136		Serum metabolite ratios in chronic kidney disease	0.0018
Body mass index variance	0.0185		Facial emotion recognition (sad faces)	0.00193
Iron status biomarkers (total iron binding capacity)	0.0203		Waist circumference adjusted for body mass index	0.00237
Metabolic syndrome	0.0238		Chronic venous disease	0.0025
Immunoglobulin light chain (AL) amyloidosis	0.0263		Body mass index (age <50)	0.00271
HDL cholesterol levels	0.0289		Lacunar stroke	0.00354
Primary tooth development (number of teeth)	0.0344		Cognitive ability	0.00371
Body mass index (joint analysis main effects and physical activity interaction)	0.0401		Number of sexual partners	0.00378
			Urinary magnesium-to-creatinine ratio	0.00413
			Blond vs. brown/black hair color	0.00413
			Fasting glucose	0.00413
			Optic disc size	0.00413
			Aortic root size	0.00463
			Major depressive disorder	0.00496
			Intelligence (MTAG)	0.00548
			Response to (pegylated) interferon in chronic hepatitis B	0.00594
			Global electrical heterogeneity phenotypes	0.00623
			Red vs. brown/black hair color	0.00623
			Waist circumference	0.00631
			Intelligence	0.00631
			Stearic acid (18:0) levels	0.00631
			Estimated glomerular filtration rate	0.00758
			Anorexia nervosa	0.00936
			Sphingolipid levels	0.0101
			Offspring birth weight	0.0113
			Pulse pressure	0.0113
			Feeling miserable	0.0113
			Plasma clozapine-norclozapine ratio in treatment-resistant schizophrenia	0.0117
			Malaria	0.0122
			Depression	0.0124
			Multiple sclerosis	0.0125
			Low tan response	0.0128
			Waist circumference adjusted for BMI in non-smokers	0.0138
			General risk tolerance (MTAG)	0.0141
			Apolipoprotein A1 levels	0.0149
			LDL cholesterol levels x loop diuretics use interaction	0.0151
			BMI (adjusted for smoking behaviour)	0.0167
			White matter integrity (fractional anisotropy)	0.0195
			Response to clopidogrel therapy	0.0196
			Hip index	0.0196
			Migraine	0.02
			Asthma and attention deficit hyperactivity disorder	0.0211
			Hippocampal tail volume	0.0211
			Waist circumference adjusted for BMI (adjusted for smoking behaviour)	0.0215
			Neurociticism	0.0223
			Vitiligo	0.0223
			Alcohol dependence	0.0229
			Plasma omega-6 polyunsaturated fatty acid levels (arachidonic acid)	0.0232
			Diastolic blood pressure	0.0255
			Experiencing mood swings	0.0255
			Waist-to-hip ratio adjusted for BMI	0.0272
			Hip circumference	0.0314
			Waist circumference adjusted for BMI (joint analysis main effects and smoking interaction)	0.0347
			Waist-to-hip ratio adjusted for BMI x sex x age interaction (4df test)	0.037
			LDL cholesterol levels x thiazide or thiazide-like diuretics use interaction	0.037
			Plasma omega-3 polyunsaturated fatty acid levels (alphalinolenic acid)	0.037
			Warfarin maintenance dose	0.037
			Laryngeal squamous cell carcinoma	0.037
			Inflammatory bowel disease (early onset)	0.0391
			Dehydroepiandrosterone sulphate levels	0.0391
			Youthful appearance (self-reported)	0.0435
			Body mass index (joint analysis main effects and smoking interaction)	0.045
			Walking pace	0.0457
			Waist circumference adjusted for BMI in active individuals	0.0459
